# Cardiovascular disease biomarkers derived from circulating cell-free DNA methylation

**DOI:** 10.1101/2021.11.05.21265870

**Authors:** Rafael R. C. Cuadrat, Adelheid Kratzer, Hector Giral Arnal, Katarzyna Wreczycka, Alexander Blume, Veronika Ebenal, Tiina Mauno, Brendan Osberg, Minoo Moobed, Johannes Hartung, Claudio Seppelt, Denitsa Meteva, Arash Haghikia, David Leistner, Ulf Landmesser, Altuna Akalin

## Abstract

Acute coronary syndromes (ACS) remain a major cause of worldwide mortality. ACS diagnosis is done by a combination of factors, such as electrocardiogram and plasma biomarkers. These biomarkers, however, lack the power to accurately stratify patients into different risk groups. Instead, we used changes in the circulating cell-free DNA (ccfDNA) methylation profiles to estimate the extent of heart injury and the severity of ACS. Our approach relies on the fact that dying cells in acutely damaged tissue release DNA into the blood, causing an increase in the ccfDNA. In addition, each cell type has a distinct DNA methylation profile. We leverage cell type/state specificity of DNA methylation to deconvolute the cell types of origin for ccfDNA and also find DNA methylation-based biomarkers that stratify patient cohorts. The cohorts consisted of healthy subjects, and patients from three ACS conditions: ST-segment elevation myocardial infarction (STEMI), non-ST-segment elevation myocardial infarction (NSTEMI) and unstable angina (UA). We have used two cohorts of patients - discovery, and validation, both consisting of the same conditions. We have sequenced the ccfDNA from the discovery cohort using Whole Bisulfite Genome Sequencing (WBGS), to obtain an unbiased overview of plasma DNA methylation profiles. We have found a total of 1,614 differential methylated regions (DMRs) in the three ACS groups. Many of the regions are associated with genes involved in cardiovascular conditions and inflammation. Using linear models, we were able to narrow down to 254 DMRs significantly associated with ACS severity. The reduced list of DMRs enabled a more accurate stratification of ACS patients. The predictive power of the DMRs was validated in the confirmation cohort using targeted methylation sequencing of the validation cohort.
