## Supplemental Table 1 for "Cardiovascular disease biomarkers derived from circulating cell-free DNA methylation"

### Sheet: cfDNA_WGBS
Sample	disease stage	total ccfDNA (ng)	plasma(ml)	ng ccfDNA /mL	Age	LVEF(%)	CRP(mg/dl)	TroponinT_hs (ng/l)	CK (U/l)	CKmax(U/l)	CK-MB(U/l)	CK-MB_Max(U/l)
N6	healthy	20.3	6	3.38333	56-60	72	0.6	7	60	60	12.3	12.3
H26	healthy	26.1	6	4.35	56-60	74	1.5		83	83
H28	healthy	23.2	6	3.86667	51-55		0.8	5	144	144
N1	healthy	26.6	6	4.43333	46-50		0.4		126	126
N2	healthy	42.6	6	7.1	46-50	64	1.6	5	259	259
N3	healthy	29	6	4.83333	51-55	68	1.3	4	165	165
N5	healthy	16.1	6	2.68333	36-40		0.299	2.99	44	44
AP1	iAP	46.4	6	7.73333	66-70		530	14	125	125	28	28
AP2	iAP	296.4	6	49.4	56-60	33	0.8	9	241	241	21	21
AP3	iAP	55.44	6	9.24	61-65	69	0.6	5	152	152
AP4	iAP	80.4	6	13.4	61-65	30		32	91	351	52	52
AP5	iAP	154.8	6	25.8	76-80	54	13.1	28	71	76	26	26
AP6	iAP	69	6	11.5	61-65	56	0.9	6	56	56	10	10
AC7	NSTEMI	74.5	6	12.4167	76-80		15.9	466	247	282	40	43
AC14	STEMI	333.6	6	55.6	71-75	56	1.9	59	279	3387	458	458
AC1	STEMI	169	6	28.1667	46-50		2.2		1206	1771	179	188
AC2	STEMI	119	6	19.8333	81-85	60	2.7	119	142	2341	20	108
AC3	STEMI	127	6	21.1667	51-55	52	2.1	23	185	4194	18	314
AC11	NSTEMI	206.4	6	34.4	81-85	62	6.3	18	41	276	22	84
AC15	STEMI	163.2	6	27.2	46-50	55	1.5	75	206	2356	76	2356
AC8	NSTEMI	106	6	17.6667	66-70	65	5.6	483	595	992	71	216
AC10	NSTEMI	117	6	19.5	66-70	55		35	92	126	21	21
AC6	STEMI	61.5	6	10.25	71-75	60	1	9	52	1648	238	238
AC12	NSTEMI	112.2	6	18.7	51-55		0.5	84	235	235	18	21
AC4	STEMI	76.5	6	12.75	71-75	56	0.7	19	107	1933	26	180
AC13	NSTEMI	166.8	6	27.8	76-80		3.9	65	131	118	36	36
AC5	STEMI	70.5	6	11.75	36-40	35	1		312	2163	45	211
AC9	NSTEMI	52	6	8.66667	46-50	66	2.1	119	246	1022	102	112
ccfDNA, circulating cell-free DNA
LVEF, left ventricular ejection fraction
CRP, high-sensitive C-reactive protein (<5)
TroponinT_hs, TroponinT high-sensitive (<14 or <50)
CK, creatinine kinase (<190)
CK-MB, one isoform of creatine kinase (found mostly in the heart, but small amounts found in skeletal muscles)

### Sheet: cfDNA_target_validation
Sample	disease stage	total ccfDNA (ng)	plasma(ml)	ng ccfDNA /mL	Age	LVEF(%)	CRP(mg/dl)	TroponinT_hs (ng/l)	CK (U/l)	CKmax(U/l)	CK-MB(U/l)	CK-MB_Max(U/l)
3052	STEMI	31.4	6	5.23333	71-75	56	38.2	2054	235	1052	62	85
3158	STEMI	51.5	5.5	9.36364	56-60
L-2019	NSTEMI	20.52	6	3.42	46-50	55	5.3	364	33
L-2017	STEMI	30.48	6	5.08	71-75	61	0.3	19	176	239		34
L-2018	STEMI	42.84	6	7.14	46-50	65	70	849	198
3055	STEMI	468	6	78	76-80		13.3	429	285	286	48	48
L-2026	iAP	113.3	5	22.66	56-60		0.3	7	197		19
L-2027	iAP	14.88	6	2.48	61-65	68	1.8	15	163	1028	14	41.2
3433	NSTEMI	108.9	6	18.15	61-65
3131	NSTEMI (ACS8)	106	6	17.6667	71-75	65	13.2	483	595	992	71	216
vh1	healthy	24.2	6	4.03333	56-60	64	13		113
vh2	healthy	23.65	5	4.73	36-40
ccfDNA, circulating cell-free DNA
LVEF, left ventricular ejection fraction
CRP, high-sensitive C-reactive protein (<5)
TroponinT_hs, TroponinT high-sensitive (<14 or <50)
CK, creatinine kinase (<190)
CK-MB, one isoform of creatine kinase (found mostly in the heart, but small amounts found in skeletal muscles)
														x
